# Design and Analysis Heterogeneity in Observational Studies of COVID-19 Booster Effectiveness: A Review and Case Study

**DOI:** 10.1101/2023.06.22.23291692

**Authors:** Sabir Meah, Xu Shi, Lars G. Fritsche, Maxwell Salvatore, Abram Wagner, Emily T. Martin, Bhramar Mukherjeea

**Author notes:** Correspondence to: Bhramar Mukherjee, PhD, Department of Biostatistics, University of Michigan School of Public Health 1415 Washington Heights Ann Arbor, MI 48109.

## Abstract

**Background:** Observational vaccine effectiveness (VE) studies based on real-world data are a crucial supplement to initial randomized clinical trials of Coronavirus Disease 2019 (COVID-19) vaccines. However, there exists substantial heterogeneity in study designs and statistical methods for estimating VE. The impact of such heterogeneity on VE estimates is not clear.

**Methods:** We conducted a two-step literature review of booster VE: a literature search for first or second monovalent boosters on January 1, 2023, and a rapid search for bivalent boosters on March 28, 2023. For each study identified, study design, methods, and VE estimates for infection, hospitalization, and/or death were extracted and summarized via forest plots. We then applied methods identified in the literature to a single dataset from Michigan Medicine (MM), providing a comparison of the impact of different statistical methodologies on the same dataset.

**Results:** We identified 53 studies estimating VE of the first booster, 16 for the second booster. Of these studies, 2 were case-control, 17 were test-negative, and 50 were cohort studies. Together, they included nearly 130 million people worldwide. VE for all outcomes was very high (around 90%) in earlier studies (i.e., in 2021), but became attenuated and more heterogeneous over time (around 40%-50% for infection, 60%-90% for hospitalization, and 50%-90% for death). VE compared to the previous dose was lower for the second booster (10-30% for infection, 30-60% against hospitalization, and 50-90% against death). We also identified 11 bivalent booster studies including over 20 million people. Early studies of the bivalent booster showed increased effectiveness compared to the monovalent booster (VE around 50-80% for hospitalization and death).

Our primary analysis with MM data using a cohort design included 186,495 individuals overall (including 153,811 boosted and 32,684 with only a primary series vaccination), and a secondary test-negative design included 65,992 individuals tested for SARS-CoV-2. When different statistical designs and methods were applied to MM data, VE estimates for hospitalization and death were robust to analytic choices, with test-negative designs leading to narrower confidence intervals. Adjusting either for the propensity of getting boosted or directly adjusting for covariates reduced the heterogeneity across VE estimates for the infection outcome.

**Conclusion:** While the advantage of the second monovalent booster is not obvious from the literature review, the first monovalent booster and the bivalent booster appear to offer strong protection against severe COVID-19. Based on both the literature view and data analysis, VE analyses with a severe disease outcome (hospitalization, ICU admission, or death) appear to be more robust to design and analytic choices than an infection endpoint. Test-negative designs can extend to severe disease outcomes and may offer advantages in statistical efficiency when used properly.
