## Supplementary Tables for "Design and Analysis Heterogeneity in Observational Studies of COVID-19 Booster Effectiveness: A Review and Case Study"

### Sheet: Table A1
Table A1: Matching and propensity score methods used in Michigan Medicine data analysis. X used in the left side of equations refers to the full set of variables given on the right side.
Method	Description	Equation without stratification of Cox regression (for matching methods) or without additional adjustment (for methods without matching)	Equation with stratification of Cox regression (for matching methods) or with additional adjustment (for methods without matching)
No Matching or Propensity Score	Standard Cox regression
Exact Matching (EXM)	Individuals with different exposure status but exactly matching values of (binned if continuous) all covariates are matched in an unlimited ratio. Individuals without a match of a different exposure status are discarded.		for matching stratum S
Propensity Score Matching (PSM)	Nearest neighbor algorithm to match individuals with close propensity scores in a 1:1 ratio. Discard matches with a distance greater than 0.2 standard deviations of the propensity scores (0.2 caliper).		for matching stratum S
Propensity Score Adjustment (PSA)	Adjust for propensity score as a covariate in the model. Can adjust for multiple different propensity scores (i.e., both propensity for vaccination and testing) if desired.
Inverse Probability Weighting (IPW)	Weight observations on inverse probability of vaccination or testing, using associated propensity score.

### Sheet: Table A2
Table A2: Study designs of studies determining first booster VE compared to full vaccination and second booster VE compared to first booster. Designs are characterized as test-negative, other case-control, or cohort, and further subdivided based on their usage of matching.
	Test-Negative	Matched Test-Negative	Other Case-Control	Cohort	Matched Cohort
First Booster	11	3	2	24	13
Second Booster	2	1	0	7	6
Total	13	4	2	31	19

### Sheet: Table A3
Table A3: Study characteristics for studies estimating first booster VE compared to primary series vaccination.
Study	Time Period and Setting	Study Design	Population of Interest (Vaccine Status)	Infection VE Estimate	Hospitalization VE Estimate (or severe disease or death, if otherwise specified)
Barda et al., 202140	Israel July ‘21 - Sept ‘21	Matched cohort	Booster eligible (Pfizer primary series and Pfizer boosted)	Documented infection: 88% (87%-90%)	Hospital Admission for COVID-19: 93% (88%-97%)
				Symptomatic infection: 91% (89%-92%)	Severe COVID-19: 92% (82%-97%)
					COVID-19 related death: 81% (59%-97%)
Accorsi et al., 202250	USA Dec ‘21 - Jan ‘22	Test-negative	Booster eligible (mRNA primary series and mRNA boosted)	Symptomatic Delta: 84% (83%-86%)	N/A
			Tested and symptomatic	Symptomatic Omicron: 65% (63%-66%)
Patalon et al., 202251	Israel Aug ‘21 - Oct ‘21	Test-negative (matched case-control secondary analysis used for hospitalization VE estimates)	Booster eligible (Pfizer primary series and Pfizer boosted)	1st week after booster: 12% (8%-17%)	1st week after booster: 87% (80%-91%)
				2nd week: 58% (56%-61%)	2nd week: 91% (86%-94%)
			Tested	3rd week: 85% (83%-86%)	3rd week: 92% (87%-95%)
				4th week: 85% (83%-86%)	4th week: 96% (92%-98%)
				5th-10th weeks: 86% (85%-87%)	5th-10th weeks: 97% (95%-98%)
Abu-Raddad et al., 202224	Qatar Dec ‘21 - Jan ‘22	Matched cohort	mRNA Primary series and mRNA boosted	Symptomatic Delta: 86.1% (67.3%-94.1%)	Severe Omicron: 76.5% (55.9%-87.5%)
				Symptomatic Omicron: 49.4% (47.1%-51.6%)
Andrews et al., 202152	UK Sept ‘21 - Oct ‘21	Test-negative	Booster eligible (multiple types of primary series and Pfizer boosted)	Symptomatic infection: 84.4% (82.8%-85.8%)	N/A
			Tested and symptomatic
Bar-On et al., 20215	Israel July ‘21 - Aug ‘21	Cohort	Booster eligible (Pfizer primary series and Pfizer boosted)	91.2% (90.4%-91.9%)	94.9% (92.2%-96.6%)
Bar-On et al., 2021 (Age Groups)53	Israel July ‘21 - Oct ‘21	Cohort	Booster eligible (Pfizer primary series and Pfizer boosted)	Age 60+: 91.9% (91.5%-92.2%)	Severe COVID-19: Age 60+: 94.4% (93.4%-95.3%)
				Age 50-59: 91.8% (91.2%-92.3%)	Age 50-59: 95.4% (90.6%-97.7%)
				Age 40-49: 89.7% (89.1%-90.3%)
				Age 30-39: 88.9% (88.1%-89.7%)
				Age 16-29: 94.2% (93.5%-94.8%)
Patalon et al., 202254	Israel Jan ‘22	Matched test-negative	Pfizer Primary series and Pfizer boosted	1 month since booster: 59.4% (54.9%-63.5%)	N/A
				2 months since booster: 43.2% (38.2%-47.8%)
			Tested	3 months since booster: 29.1% (26.1%-32%)
				4 months since booster: 18.3% (15.2%-21.2%)
				5 months since booster: 16.0% (12.3%-19.5%)
Ranzani et al., 202244	Brazil Sept ‘21 - Mar ‘22	Matched test-negative	Booster eligible (Sinovac primary series and stratified Sinovac or Pfizer boosted)	Symptomatic Infection estimates for heterologous Sinovac primary series and Pfizer booster:	Heterologous Sinovac primary series and Pfizer booster:
				8-59 days after booster: 53.5% (52.9%-54.2%)	8-59 days after booster: 64.2% (60.2%-67.8%)
			Tested and symptomatic	60-79 days after booster: 34.3% (33.4%-35.2%)	60-79 days after booster: 72.2% (69.9%-74.4%)
				90+ days after booster: 24.6% (23.7%-25.4%)	90+ days after booster: 66.9% (64.7%-69.0%)
Prasad et al., 202255	USA Feb ‘22 - Mar ‘22	Cohort	Multiple types of primary series and multiple types of boosted	46.9% (44.8%-48.9%)	N/A
Tai et al., 202242	USA Dec ‘21 - Jan ‘22	Cohort	Booster eligible (multiple types of primary series and stratified mRNA or J&J boosted)	64.3% (56.5%-69.7%)	N/A
			Tested
Mattiuzzi and Lippi, 202243	Italy Dec ‘20 - Nov ‘21	Ecological cohort	Booster eligible (multiple types of primary series and multiple types of boosted) for most relevant reported VE estimate.	65% (62%-68%)	Hospitalization:
					Vaccinated >6mo: 69% (56%-78%)
					Booster vs. Vaccinated <6mo: -15% (-61%-17%)
					ICU admission:
					Vaccinated >6mo: 67% (-35%-92%)
					Booster vs. Vaccinated <6mo: 23% (-211%-81%)
					Death:
					Booster vs. Vaccinated >6mo: 97% (56%-100%)
					Booster vs. Vaccinated <6mo: 89% (-77%-99%)
Marra et al., 202256	Brazil Jan ‘21 - Dec ‘21	Cohort	Primary series (AstraZeneca or Sinopharm) and boosted (Pfizer)	Symptomatic infection (Sinovac primary and Pfizer booster): 92.0% (89.1%-94.3%)	N/A
				Symptomatic infection (AstraZeneca primary and Pfizer booster): 60.5% (44.9%-72.4%)
Patalon et al., 2021 (short-term)37	Israel Jan ‘21 - Aug ‘21	Test-negative (matched case-control secondary analysis)	Primary series and boosted	0-6 days after booster: 3% (-5%-10%)	N/A
				7-13 days after booster: 48% (42%-54%)
				14-20 days after booster: 79% (72%-84%)
Suah et al., 202247	Malaysia Oct ‘21 - Feb ‘22	Test-negative	Primary series (multiple, stratified) and boosted (multiple, stratified)	Delta test-confirmed infection:	N/A
				3 Pfizer: 89.4% (89.2%-89.7%)
				2 Sinovac + 1 AstraZeneca: 88.2% (87.3%-89.2%)
				2 Sinovac + 1 Pfizer: 85.1% (64.9%-85.3%)
				3 Sinovac: 82.3% (81.6%-82.9%)
				2 AstraZeneca + 1 Pfizer: 86.6% (86.0%-89.2%)
				3 AstraZeneca: 76.1% (75.2%-77.0%)
				Omicron test-confirmed infection:
				3 Pfizer: 51.1% (50.3%-51.9%)
				2 Sinovac + 1 AstraZeneca: 49.1% (46.7%-51.3%)
				2 Sinovac + 1 Pfizer: 47.6% (47.0%-48.3%)
				3 Sinovac: 33.4% (31.9%-35.0%)
				2 AstraZeneca + 1 Pfizer: 53.0% (51.6%-54.3%)
				3 AstraZeneca: 30.1% (28.4%-31.8%)
Amir et al., 202257	Israel Sept ‘21 - Oct ‘21	Cohort	Primary series and boosted, both shortly after their their last dose administration	73% (63%-81%)	N/A
Andrews et al., 202258	UK Sept ‘21 - Dec ‘21	Test-negative	Booster eligible (multiple, stratified primary series and multiple, stratified boosted)	See paper, huge amount of stratification	N/A
			Tested and symptomatic
Butt et al, 202219	USA Sept ‘21 - Dec ‘21	Matched Cohort	Primary series (mRNA) and boosted (mRNA)	19% (17%-22%)	Hospitalization: 52% (46%-57%)
					ICU admission or death: 83% (65%-92%)
Korves et al., 202235	USA Sept ‘21 - Mar ‘22	Cohort	mRNA booster recipients (internal control group of booster recipients 2-4 days after booster receipt)	Delta: 70% (42%-84%)	N/A
				Omicron: 54% (38%-66%)
Lind et al., 202259	USA Nov ‘21 - Jan ‘22	Test-negative	Booster eligible (mRNA primary series and mRNA boosted)	No prior infection: 49% (44%-54%)	N/A
			Tested	Prior infection: 17% (-23%-44%)
McConeghy et al., 202248	USA Sept ‘21 - Dec ‘21	Cohort	Booster eligible (mRNA primary series and mRNA boosted)	System 1: 50.4% (29.4%-64.7%)	Death or hospitalization:
				System 2: 58% (32.3%-77.8%)	System 1: 82% (55.5%-94.0%)
					System 2: 45.8% (-15.5%-79.1%)
Monge et al., 202260	Spain Jan ‘22 - Feb ‘22	Matched cohort	Booster eligible (multiple primary series and mRNA boosted)	7-34 days after booster administration: 51.3% (50.2%-52.4%)	N/A
Muhsen et al., 202261	Israel Aug ‘21 - Oct ‘21	Cohort	Booster eligible (primary series and boosted)	89% (86%-93%)	Mild-moderate severity hospitalization: 93% (85%-97%)
					Severe illness: 90% (76%-96%)
					Death: 96% (84%-99.1%)
Richterman et al., 202262	USA April ‘21 - July ‘21	Test-negative	mRNA primary series <6 months since series (booster ineligible) and mRNA boosted	Pfizer Delta: 78% (63%-87%)	N/A
				Pfizer Omicron: 50% (42%-56%)
			Tested	Moderna Delta: 96% (82%-99%)
				Moderna Omicron: 56% (45%-65%)
Saciuk et al., 202163	Israel Aug ‘21 - Oct ‘21	Matched cohort	Booster eligible (primary series and boosted)	92.6% (92.2%-92.9%)	N/A
Sharma et al., 202164	USA Jan ‘21 - Nov ‘21	Matched cohort	Booster eligible (mRNA primary series and mRNA boosted)	Pfizer: 45.7% (37.9%-52.5%)	Pfizer: 44.8% (26.6%-58.4%)
				Moderna: 46.6% (36.4%-55.3%)	Moderna: 50.0% (26.2%-66.1%)
Sheikh et al., 202265	UK Nov ‘21 - Dec ‘21	Test-negative	Booster eligible (multiple primary series and mRNA boosted)	Symptomatic infection:	N/A
				Delta: 83% (81%-83%)
			Tested	Omicron: 57% (54%-60%)
Spitzer et al., 202215	Israel Aug ‘21 - Sep ‘21	Cohort	Primary series (some of which would receive the booster during the study)	93% (80%-98%)	N/A
Tartof et al., 202218	USA Dec ‘20 - Dec ‘21	Cohort	Booster eligible (Pfizer primary series and Pfizer boosted)	75% (71%-78%)	70% (48%-83%)
Wan et al., 202266	USA Dec ‘21	Cohort	Primary series (multiple) and boosted (multiple)	52% (37%-64%)	N/A
			Weekly surveillance tested
Miyauchi et al., 202267	Japan Jan ‘22 - April ‘22	Quasi-Test-Negative	University students who either tested positive or were close contacts to a positive (and thus took testing)	51% (12%-73%)	N/A
Arbel et al., 202125	Israel Aug ‘21 - Sep ‘21	Cohort	Booster eligible (primary series and boosted)	N/A	Death: 90% (86%-93%)
Hulme et al., 202268	UK Sep ‘21 - Dec ‘21	Matched cohort	Booster eligible (Pfizer or Astrazeneca primary series and Pfizer boosted)	50.7% (50.1%-51.3%)	Hospitalization: 80.1% (78.3%-81.8%)
					COVID-19 Death: 88.5% (85.0%-91.1%)
Ioannou et al., 202246	USA Dec ‘21 - Mar ‘22	Matched cohort	Booster eligible (mRNA primary series and mRNA boosted)	42.3% (40.6%-43.9%)	Hospitalization: 53.3% (48.1%-58.0%)
					COVID-19 Death:
					79.1% (71.2%-84.9%)
Ng et al., 202269	Singapore Oct ‘21 - Mar ‘22	Cohort	Primary series (Pfizer, Moderna, or Sinopharm) and boosted (Pfizer, Moderna, or Sinopharm)	Confirmed Infection:	Severe COVID-19:
				3 Pfizer:	3 Pfizer:
				15-60 days: 31.7% (30.0%-33.4%)	15-60 days: 85.2% (80.2%-88.9%)
				61-120 days: 11.9% (9.71%-14.0%)	61-120 days: 81.0% (76.3%-84.7%)
				121-330 days: -2.83% (-5.43%-.287%)	121-330 days: 87.3% (84.2%-89.8%)
				3 Moderna:	3 Moderna:
				15-60 days: 41.3% (39.4%-43.1%)	15-60 days: 97.5% (89.7%-99.4%)
				61-120 days: 26.3% (24.2%-28.3%)	61-120 days: 93.8% (88.2%-96.8%)
				121-330 days: 14.6% (11.0%-18.0%)	121-330 days: 89.0% (78.9%-94.2%)
				3 Sinopharm:	3 Sinopharm:
				15-60 days: 7.26% (2.79%-11.5%)	15-330 days: 69.7% (48.9%-82.0%)
				61-330 days: 12.5% (8.54%-16.3%)
Robilotti et al., 202270	USA Dec ‘21 - Jan ‘22	Cohort	Primary series (mRNA) and boosted (mRNA)	33.2% (28.7%-37.7%)	N/A
Andersson et al., 202216	Nordic Countries Dec ‘20 - Feb ‘22	Matched cohort	Primary series (AstraZeneca, Pfizer, or Moderna) and heterologous boosted	Documented Infection:	AstraZeneca + Pfizer:
				AstraZeneca + Pfizer:	Finland: 95.5% (88.5%-100%)
				Denmark: 51.6% (-49.9%-100%)	Sweden: 87.8% (80.9%-94.7%)
				Finland: 62.8% (52.9%-72.7%)
				Norway: -8.6% (-76.8%-62.6%)	AstraZeneca + Moderna:
				Sweden: 26.3% (20.2%-32.5%)	Sweden: 95.2% (90.2%-100%)
				AstraZeneca + Moderna:	Pfizer + Moderna: Finland: 34.6% (-85.8%-100%)
				Denmark: 51.6% (-49.9%-100%)	Norway: 94.6% (90.0%-99.3%)
				Finland: 77.7% (67.9%-87.4%)	Sweden: 88.7% (83.6%-93.8%)
				Norway: -66.4% (-240.1%-100%)
				Sweden: 38.8% (34.2%-43.3%)	Moderna + Pfizer:
					Norway: 88.5% (70.8%-100%)
				Pfizer + Moderna:	Sweden: 89.6% (79.7%-99.6%)
				Denmark: 51.8% (18.0%-85.6%)
				Finland: 36.2% (21.9%-50.4%)
				Norway: 67.8% (66.3%-69.2%)
				Sweden: 37.4% (34.7%-40.2%)
				Moderna + Pfizer:
				Denmark: 33.2% (-6.8%-73.2%)
				Finland: 44.2% (34.5%-53.8%)
				Norway: 62.3% (59.5%-65.0%)
				Sweden: 20.2% (14.3%-26.1%)
Chemaitelly et al., 202271	Qatar Jan ‘21 - Oct ‘22	Matched cohort	Primary series (mRNA) and boosted (mRNA)	Unstratified: 41.1% (40.0%-42.1%)	Severe, critical, or fatal COVID-19: 80.5% (55.7%-91.4%)
				1 month: 57.1% (55.9%-58.3%)
				1 year: -20.3% (-55.0%-29.0%)
Desai et al., 202217	USA Jan ‘20 - July ‘22	Matched cohort	Primary series (mRNA) and boosted (mRNA)	-3.1% (-42.9%-23.1%)	43.8% (2.0%-67.8%)
Florea et al., 202272	USA Oct ‘21 - Jan ‘22	Matched cohort	Primary series (Moderna) and boosted (Moderna)	Overall: 61.3% (60.5%-62.2%)	COVID-19 Hospitalization:
				0-1 months: 67.1% (66.1%-68.0%)	Overall: 89.0% (86.2%-91.2%)
				1-2 months: 53.8% (52.0%-55.6%)	0-1 months: 91.2% (86.9%-94.0%)
				2-3 months: 30.5% (21.3%-38.6%)	1-2 months: 89.1% (84.9%-92.1%)
					2-3 months: 78.7% (54.5%-90.0%)
					Hospital Death:
					Overall: 96.0% (68.0%-99.5%)
					0-1 months: 93.1% (43.1%-99.2%)
Gonzalez et al., 202273	Argentina Jan ‘22 - Apr ‘22	Matched test-negative	Primary series (multiple) and boosted (multiple)	Symptomatic infection:	Hospitalization:
				<60 days: 19% (17%-20%)	<60 days: 72% (68%-75%)
				60+ days: -4% (-6%--1%)	60+ days: 48% (39%-56%)
					Death:
					<60 days: 75% (72%-78%)
					60+ days: 62% (55%-67%)
Kislaya et al., 202230	Portugal May ‘22 - Jul ‘22	Cohort	Booster eligible (multiple primary series, mRNA booster)	N/A	Hospitalization:
					60-79 year olds: 21% (2%-36%)
					80+ year olds: 16% (1%-28%)
					Death:
					60-79 year olds: 14% (-5%-30%)
					80+ year olds: 13% (1%-24%)
Laake et al., 202274	Norway Jan ‘22 - Apr ‘22	Cohort	Booster eligible (multiple primary series, mRNA booster)	0-6 days: 32.4% (27.2%-37.2%)	Severe COVID-19 (self-reported as feeling “very ill”):
				7-30 days: 41.4% (39.2%-43.5%)	0-6 days: 61.9% (43.5%-74.3%)
				31-60 days: 37.1% (34.9%-39.2%)	7-30 days: 80.9% (76.9%-84.2%)
				61-90 days: 32.8% (30.2%-35.4%)	31-60 days: 76.4% (72.4%-79.8%)
				91-120 days: 25.5% (20.9%-29.8%)	61-90 days: 69.2% (53.1-74.3%)
				>120 days: 12.2% (-2.6%-24.8%)	91-120 days: 63.4% (50.5%-72.9%)
Lind et al., 202259	USA Nov ‘21 - Apr ‘22	Test-negative	Booster eligible (mRNA primary series, mRNA booster)	Overall:	N/A
				No prior infection: 46% (41%-51%)
				Prior infection: 21% (-16%-46%)
				14-59 days: 55% (48%-61%)
				60-89 days: 44% (34%-53%)
				90+ days: 20% (2%-34%)
Lin et al., 202226	USA Mar ‘20 - Jun ‘22	Cohort	Primary series (multiple) and boosted (multiple)	Huge amount of strata for combination of vaccine type, booster receipt day, and months since booster. Just Pfizer heterologous up to 3 months is shown below:	Hospitalization:
				1 month:	1 month:
				Before Sep 22: 60.1% (64.3%-70.4%)	Before Sep 22: 45.7% (0.0%-71.9%)
				(likely erroneously reported by paper)	Sep 22 - Nov 30: 85.8% (81.6%-89.1%)
				Sep 22 - Nov 30: 66.8% (65.0%-68.5%)	Dec 1 - Jun 3: 80.8% (76.7%-84.2%)
				Dec 1 - Dec 31: 61.2% (60.0%-62.4%)
				Jan 1 - Jun 3: 51.6% (48.9%-54.1%)	2 months:
					Before Sep 22: 39.3% (14.6%-56.8%)
				2 months:	Sep 22 - Nov 30: 81.0% (78.3%-83.3%)
				Before Sep 22: 53.1% (50.2%-55.9%)	Dec 1 - Jun 3: 73.3% (69.0%-77.0%)
				Sep 22 - Nov 30: 48.2% (46.9%-49.4%)
				Dec 1 - Dec 31: 33.0% (30.4%-35.5%)	3 months:
				Jan 1 - Jun 3: 36.4% (34.0%-38.7%)	Before Sep 22: 32.1% (11.1%-48.1%)
					Sep 22 - Nov 30: 74.5% (70.2%-78.3%)
				3 months:	Dec 1 - Jun 3: 62.8% (56.7%-68.0%)
				Before Sep 22: 42.3% (39.6%-45.0%)
				Sep 22 - Nov 30: 39.3% (38.4%-40.3%)	Death:
				Dec 1 - Dec 31: 16.2% (13.9%-18.3%)
				Jan 1 - Jun 3: 16.5% (14.1%-18.8%)	1 month:
					Before Sep 22: 29.8% (0.0%-68.9%)
					Sep 22 - Nov 30: 90.2% (84.3%-93.9%)
					Dec 1 - Jun 3: 85.7% (80.6%-89.5%)
					2 months:
					Before Sep 22: 39.0% (5.0%-68.9%)
					Sep 22 - Nov 30: 84.3% (80.2%-87.5%)
					Dec 1 - Jun 3: 80.3% (75.5%-84.2%)
					3 months:
					Before Sep 22: 46.9% (16.2%-66.4%)
					Sep 22 - Nov 30: 74.7% (68.9%-79.4%)
					Dec 1 - Jun 3: 72.8% (64.1%-79.5%)
Mehta et al., 202275	USA Dec ‘20 - Dec ‘21	Matched cohort	Booster eligible (mRNA primary series, mRNA booster)	N/A	81% (80%-82%)
Miyauchi et al., 202267	Japan Jan ‘22 - Jul ‘22	Cohort	Primary series (mRNA) and boosted (mRNA)	BA.1: 54% (18%-75%)	N/A
				BA.2: 50% (18%-69%)
Ridgway et al., 202238	USA Oct ‘21 - Jul ‘22	Case-control	Primary series (mRNA) and boosted (mRNA)	N/A	Overall: 59% (54%-63%)
					0-49 days: 76% (70%-82%)
					50-100 days: 76% (71%-80%)
					101-150 days: 53% (42%-62%)
					>150 days: 28% (16%-39%)
Saito et al., 202241	Japan May ‘22 - Jun ‘22	Cohort	Primary series (mRNA) and boosted (mRNA)	86.4% (57.2%-95.7%)	N/A
Silva-Valencia et al., 202239	Peru Dec ‘21 - Feb ‘22	Matched case-control	Primary series (multiple) and boosted (multiple)	N/A	Death: 87.2% (84.2%-89.7%)
Sim et al., 202276	Taiwan Apr ‘22 - Jun ‘22	Cohort	Primary series (multiple) and boosted (multiple)	Regular testing: 80% (20%-100%)	N/A
				Symptomatic testing: 60% (40%-80%)
Sonmezer et al., 202277	Turkey Jan ‘21 - Jan ‘22	Cohort	Primary series (Sinovac) and boosted (multiple)	Sinovac + Pfizer: 87.27% (84.21%-89.74%)	N/A
				Sinovac + Sinovac: 58.24% (43.43%-69.17%)
Stirrup et al., 202278	England Dec ‘21 - Mar ‘22	Cohort	Booster eligible (multiple primary series, multiple boosted)	Infection:	Hospitalization:
				0-13 days: 52% (27%-69%)	0-13 days: 73% (-34%-95%)
				14-48 days: 72% (62%-80%)	14-48 days: 81% (48%-93%)
				49-83 days: 69% (60%-76%)	49-83 days: 85% (68%-93%)
				84+ days: -13% (-39%-7%)	84+ days: 53% (11%-76%)
					Death:
					0-13 days: 86% (-4%-98%)
					14-48 days: 88% (66%-96%)
					49-83 days: 89% (77%-95%)
					84+ days: 63% (38%-79%)

### Sheet: Table A4
Table A4: Study characteristics for studies estimating second booster VE compared to first booster series.
Study	Time Period and Setting	Study Design	Population of Interest	Infection VE estimate	Hospitalization VE estimate
Magen et al., 202236	Israel Jan ‘22 - Feb ‘22	Matched Cohort	Second booster eligible (Pfizer first and Pfizer second booster)	PCR-confirmed infection: 45% (44%-47%)	COVID-19-related hospitalization 68% (59%-74%)
				Symptomatic Infection: 55% (53%-58%)	Severe COVID-19: 62% (50%-74%)
					COVID-19-related death: 74% (50%-90%)
Regev-Yochay et al., 202279	Israel Jan ‘22	Matched cohort	Second booster eligible (Pfizer first and mRNA second booster)	Any infection: 30.1% (-8.8%-55.0%)	N/A
				Symptomatic infection: 43.1% (6.6%-65.4%)
Arbel et al., 202280	Israel Jan ‘22 - Feb ‘22	Cohort	Second booster eligible (Pfizer first and Pfizer second booster)	N/A	Hospitalization: 64% (57%-69%)
					COVID-19 Death: 78% (72%-83%)
Bar-On et al., 202281	Israel Jan ‘22 - Mar ‘22	Cohort	First and second booster	3-7 days: 9% (9%-9%)	Severe COVID-19:
				2 weeks: 33% (33%-38%)	3-7 days: 33% (17%-47%)
				3 weeks: 52% (50%-52%)	2 weeks: 58% (50%-66%)
				4 weeks: 50% (47%-52%)	3 weeks: 66% (57%-72%)
				5 weeks: 41% (38%-41%)	4 weeks: 71% (63%-78%)
				6 weeks: 33% (29%-38%)	5 weeks: 71% (60%-79%)
				7 weeks: 17% (17%-23%)	6 weeks: 77% (62%-86%)
Cohen et al., 202282	Israel Jan ‘22	Matched Cohort	First and second booster	61% (54%-71%)	N/A
Gazit et al., 202283	Israel Jan ‘22 - March ‘22	Matched test-negative	Second booster eligible (first and second booster)	Confirmed infection:	Hospitalization:
				7-13 days: 57.7% (55.6%-59.7%)	7-27 days: 77.5% (69.5%-83.2%)
				3 weeks: 65.1% (63.0%-67.1%)	28-48 days: 72.8% (58.8%-82.1%)
				4 weeks: 64.0% (61.6%-66.3%)	49-69 days: 86.5% (63.4%-95.0%)
				5 weeks: 58.1% (54.8%-61.1%)
				6 weeks: 55.0% (50.6%-58.9%)
				7 weeks: 50.2% (44.5%-55.3%)
				8 weeks: 42.5% (35.1%-49.1%)
				9 weeks: 33.4% (23.8%-41.8%)
				10 weeks: 22.0% (4.9%-36.1%)
Grewal et al., 202232	Canada Dec ‘21 - April ‘22	Test-negative	Second booster eligible (first and second booster)	Infection: 19% (12%-26%)	Severe Outcomes: 40% (24%-52%)
			Tested	Symptomatic infection: 31% (20%-41%)
Nordstrom et al., 202284	Sweden Jan ‘22 - May ‘22	Matched cohort	First and second booster	N/A	All-cause mortality:
					7-60 days: 39% (29%-48%)
					61-126 days: 27% (-2%-48%)
Kiss et al., 202285	Hungary Nov ‘21 - Feb ‘22	Ecological cohort	Multiple types of first and multiple types of second booster	51% (47%-56%)	COVID-related death: 93% (54%-99%)
Barda et al., 202286	Israel Dec ‘21 - July ‘22	Cohort (prospective)	Second booster eligible (3 doses of Pfizer, can get 4th dose of Pfizer or Moderna)	Pfizer: 14% (-13%-35%)	N/A
				Moderna: 18% (-9%-38%)	(Study reports VE for “substantial disease” or 2 or more days spent in bed feeling unwell)
Fabiani et al., 202287	Italy Apr ‘22 - Aug ‘22	Matched cohort	Second booster eligible (3 doses of mRNA)	Overall: 14.3% (2.2%-20.2%)	Severe COVID-19:
				14-28 days: 28.5% (24.7%-32.1%)	Overall: 34.0% (23.4%-42.7%)
				28-56 days: 23.1% (20.0%-26.1%)	14-28 days: 43.2% (30.6%-54.9%)
				56-118 days: 7.6% (-14.1%-18.3%)	28-56 days: 44.8% (34.9%-53.0%)
					56-118 days: 27.2% (8.3%-42.9%)
Grewal et al., 202231	Canada Dec’ 21 - Aug ‘ 22	Test-negative	Second booster eligible (3 doses of mRNA)	Any infection: 23% (17%-29%)	Hospitalization or death: 37% (24%-48%)
				Symptomatic infection: 36% (26%-44%)
Kislaya et al., 202230	Portugal May ‘22 - Jul ‘22	Cohort	Second booster eligible (multiple primary series, mRNA first booster, mRNA second booster)	N/A	Hospitalization:
					47% (25%-57%)
					Death: 49% (41%-56%)
Kim et al., 202288	South Korea Feb ‘22 - May ‘22	Cohort	Second booster eligible (multiple first 3 doses, mRNA second booster)	22.28% (19.25%-25.11%)	Critical infection (hospitalization and oxygenation):
					56.95% (29.99%-73.53%)
					Death: 62.96% (34.18%-79.15%)
McConeghy et al., 202289	USA Mar ‘22 - Jul ‘22	Matched cohort	Second booster eligible (all mRNA)	25.8% (1.2%-44.3%)	Hospitalization: 60.1% (-18.8%-91.5%)
					Death: 89.6% (45.0%-100.0%)
					Hospitalization or Death: 79.3% (36.1%-92.2%)
Tan et al., 202290	Singapore Feb ‘22 - Sep ‘22	Cohort	First (multiple) and second (multiple) booster	Symptomatic infection:	Hospitalization:
				4 doses mRNA vs 3 doses mRNA: 19% (17%-20%)	4 doses mRNA vs 3 doses mRNA: 51% (48%-54%)
					Death:
					4 doses mRNA vs 3 doses mRNA: 61% (53%-68%)

### Sheet: Table A5
Table A5: Study characteristics for studies estimating bivalent booster VE.
Study (Bivalent Booster Type)	Time Period and Setting	Study Design	Comparison Group	Infection VE Estimate	Hospitalization VE Estimate (or severe disease or death, if otherwise specified)
Lin et al., 2023 (BA.4-5)10	USA Sep ‘22 - Dec ‘22	Cohort	Previous monovalent vaccine dose (can be any number)	N/A	Hospitalization:
					Monovalent: 25.2% (-0.2%-44.2%)
					Bivalent: 58.7% (43.7%-69.8%)
					Hospitalization or Death:
					Monovalent: 24.2% (1.4%-42.8%)
					Bivalent: 61.8% (48.2%-71.8%)
Surie et al., 2022 (BA.4-5)9	USA Sep ‘22 - Nov ‘22	Test-negative	2+ monovalent doses	N/A	Compared to monovalent 2+ months prior: 73% (52%-85%)
					Compared to monovalent 6-11 months prior: 78% (57%-89%)
					Compared to monovalent 12+ months prior: 83% (63%-92%)
Tenforde et al., 2023 (BA.4-5)91	USA Sep ‘22 - Nov ‘22	Test-negative	Previous monovalent vaccines	N/A	Compared to monovalent 11+ months prior: 48% (30%-62%)
Shrestha et al., 2023 (BA.4-5)92	USA Sep ‘22 - Mar ‘23	Cohort	Not bivalent vaccinated	BA.4/5: 29% (21%-37%)	N/A
				BQ: 20% (6%-31%)
				XBB: 4% (-12%-18%)
Link-Gelles et al., 2022 (BA.4-5)93	USA Sep ‘22 - Nov ‘22	Test-negative	2-4 monovalent doses	Compared to monovalent 2-3 months prior:	N/A
				Age 18-49: 30% (22%-37%)
				Age 50-64: 31% (24%-38%)
				Age 65+: 28% (19%-35%)
				Compared to monovalent 8+ months prior:
				Age 18-49: 56% (52%-58%)
				Age 50-64: 48% (45%-51%)
				Age 65+: 43% (39%-46%)
Link-Gelles et al., 2023 (BA.4-5)94	USA Dec ‘22 - Jan ‘23	Test-negative	2-4 monovalent doses	BA.5:	N/A
				Age 18-49: 52% (48%-56%)
				Age 50-64: 43% (36%-49%)
				Age 65+: 37% (28%-44%)
				XBB:
				Age 18-49: 49% (41%-55%)
				Age 50-64: 40% (28%-50%)
				Age 65+: 43% (29%-55%)
Fabiani et al., 2023 (BA.4-5)95	Italy Sep ‘22 - Dec ‘22	Cohort	1 monovalent booster (3 monovalent doses) 120+ days prior	N/A	Severe COVID-19:
					No prior infection: 59.4% (55.1%-63.3%)
					Prior infection 40+ weeks ago: 61.6% (37.5%-76.3%)
					Prior infection 27-39 weeks ago: 61.7% (43.1%-74.2%)
					17-26 weeks ago: 10.0% (-44.0%-43.8%)
Huiberts et al., 2023 (BA.1)96	Netherlands Sep ‘22 - Dec ‘22	Cohort	1-2 monovalent boosters (3-4 monovalent doses)	Age 18-59: 31% (18%-42%)	N/A
				Age 60+: 20% (-7%-40%)
Poukka et al., 2023 (Both BA.1 and BA.4-5)34	Finland Sep ‘22 - Jan ‘23	Cohort	2+ monovalent doses	N/A	Hospitalization:
					14-30 days: 57% (43%-67%)
					31-60 days: 57% (34%-67%)
					61-90 days: 26% (-9%-50%)
					Death:
					14-30 days: 61% (43%-74%)
					31-60 days: 43% (23%-58%)
					61-90 days: 26% (-13%-51%)
Andersson et al., 2023 (BA.1 and BA.4-5 stratified)49	Nordic countries Jul ‘22 - Dec ‘22	Matched cohort	3 monovalent doses	N/A	Hospitalization:
					80.5% (69.5%-91.5%)
					Death: 77.8% (48.3%-100.0%)
Arbel et al., 2023 (BA.4-5)11	Israel Sep ‘22 - Dec ‘ 22	Cohort	2+ monovalent doses	N/A	Hospitalization: 81% (57%-92%)
					Death: 86% (-3%-98%)

### Sheet: Table A6
Table A6: Characteristics of the cohort, stratified on columns by booster status by the end of Q4 2021. For continuous variables, mean (standard deviation) is given, and for categorical variables, n (%) is given for each category. Some variables are given in both continuous and binned categorical form as they are used in different models.
Variable	Overall	Fully Vaccinated	1 Booster
	(n = 186495)	(n = 32684)	(n = 153811)
Age (years)	55.3 (18.5)	47.6 (18.6)	57.0 (18.0)
Age Category
[18,35)	32209 (17.3%)	9779 (29.9%)	22430 (14.6%)
[35,50)	34827 (18.7%)	7390 (22.6%)	27437 (17.8%)
[50,65)	51143 (27.4%)	8752 (26.8%)	42391 (27.6%)
[65,80)	52992 (28.4%)	5307 (16.2%)	47685 (31.0%)
[80,100)	15322 (8.2%)	1456 (4.5%)	13866 (9.0%)
Sex
Male	79102 (42.4%)	13042 (39.9%)	66060 (42.9%)
Female	107393 (57.6%)	19642 (60.1%)	87751 (57.1%)
BMI	28.7 (6.81)	28.9 (7.47)	28.7 (6.66)
BMI Category
Underweight	3015 (1.6%)	790 (2.4%)	2225 (1.4%)
Healthy weight	57826 (31.0%)	10408 (31.8%)	47418 (30.8%)
Overweight	60215 (32.3%)	9544 (29.2%)	50671 (32.9%)
Obese	65439 (35.1%)	11942 (36.5%)	53497 (34.8%)
Race/Ethnicity
White / Non-Hispanic	141634 (75.9%)	22412 (68.6%)	119222 (77.5%)
Black / Non-Hispanic	13146 (7.0%)	3861 (11.8%)	9285 (6.0%)
Other / Non-Hispanic or Hispanic	21508 (11.5%)	4760 (14.6%)	16748 (10.9%)
Other / Unknown Ethnicity	10207 (5.5%)	1651 (5.1%)	8556 (5.6%)
Neighborhood Development Index (NDI)
Q1	85086 (45.6%)	12647 (38.7%)	72439 (47.1%)
Q2	44279 (23.7%)	7577 (23.2%)	36702 (23.9%)
Q3	36585 (19.6%)	7196 (22.0%)	29389 (19.1%)
Q4	20545 (11.0%)	5264 (16.1%)	15281 (9.9%)
Population Density
Q1	46393 (24.9%)	7992 (24.5%)	38401 (25.0%)
Q2	61166 (32.8%)	10041 (30.7%)	51125 (33.2%)
Q3	63099 (33.8%)	11476 (35.1%)	51623 (33.6%)
Q4	15837 (8.5%)	3175 (9.7%)	12662 (8.2%)
Healthcare Worker
No	183229 (98.2%)	31926 (97.7%)	151303 (98.4%)
Yes	3266 (1.8%)	758 (2.3%)	2508 (1.6%)
Charlson Index	0.986 (1.36)	0.874 (1.33)	1.01 (1.37)
Charlson Index Category
0	92295 (49.5%)	17825 (54.5%)	74470 (48.4%)
1-2	71543 (38.4%)	11479 (35.1%)	60064 (39.1%)
3-4	17080 (9.2%)	2472 (7.6%)	14608 (9.5%)
>=5	5577 (3.0%)	908 (2.8%)	4669 (3.0%)
Primary Care at Michigan Medicine
No	95617 (51.3%)	16872 (51.6%)	78745 (51.2%)
Yes	90878 (48.7%)	15812 (48.4%)	75066 (48.8%)
Number of Negative Tests	1.37 (2.40)	1.47 (2.69)	1.35 (2.33)
Negative Tests Category
0	84085 (45.1%)	14713 (45.0%)	69372 (45.1%)
1	45287 (24.3%)	7746 (23.7%)	37541 (24.4%)
2-3	37830 (20.3%)	6458 (19.8%)	31372 (20.4%)
4-5	11378 (6.1%)	2086 (6.4%)	9292 (6.0%)
6-10	6354 (3.4%)	1286 (3.9%)	5068 (3.3%)
11+	1561 (0.8%)	395 (1.2%)	1166 (0.8%)

### Sheet: Table A7
Table A7: Characteristics of the test-negative study population, stratified on columns by booster status. For continuous variables, mean (standard deviation) is given, and for categorical variables, n (%) is given for each category. Some variables are given in both continuous and binned categorical form as they are used in different models. Note that the number of observations in the overall colu…
Variable	Overall	Fully Vaccinated	1 Booster	≥2 Boosters
	(n = 75645)	(n = 36732)	(n = 47043)	(n = 10678)
Age (years)	55.5 (19.2)	50.7 (19.2)	57.6 (18.7)	68.1 (14.3)
Age Category
[18,50)	28205 (37.3%)	17418 (47.4%)	15660 (33.3%)	1051 (9.8%)
[50,65)	18850 (24.9%)	9629 (26.2%)	11360 (24.1%)	2434 (22.8%)
[65,120)	28590 (37.8%)	9685 (26.4%)	20023 (42.6%)	7193 (67.4%)
Sex
Male	31454 (41.6%)	14959 (40.7%)	19653 (41.8%)	4871 (45.6%)
Female	44191 (58.4%)	21773 (59.3%)	27390 (58.2%)	5807 (54.4%)
BMI	29.1 (7.08)	29.3 (7.45)	29.1 (6.97)	29.2 (6.78)
BMI Category
Underweight	1269 (1.7%)	762 (2.1%)	739 (1.6%)	132 (1.2%)
Healthy weight	21928 (29.0%)	10547 (28.7%)	13756 (29.2%)	2948 (27.6%)
Overweight	24062 (31.8%)	11104 (30.2%)	15097 (32.1%)	3591 (33.6%)
Obese	28386 (37.5%)	14319 (39.0%)	17451 (37.1%)	4007 (37.5%)
Race/Ethnicity
White / Non-Hispanic	57977 (76.6%)	27054 (73.7%)	36715 (78.0%)	8773 (82.2%)
Black / Non-Hispanic	6525 (8.6%)	4194 (11.4%)	3552 (7.6%)	706 (6.6%)
Other / Non-Hispanic or Hispanic	7688 (10.2%)	3867 (10.5%)	4672 (9.9%)	711 (6.7%)
Other / Unknown Ethnicity	3455 (4.6%)	1617 (4.4%)	2104 (4.5%)	488 (4.6%)
Neighborhood Development Index (NDI)
Q1	32650 (43.2%)	13989 (38.1%)	21385 (45.5%)	5175 (48.5%)
Q2	17643 (23.3%)	8480 (23.1%)	10958 (23.3%)	2472 (23.2%)
Q3	15471 (20.5%)	8019 (21.8%)	9344 (19.9%)	2048 (19.2%)
Q4	9881 (13.1%)	6244 (17.0%)	5356 (11.4%)	983 (9.2%)
Population Density
Q1	18592 (24.6%)	9318 (25.4%)	11147 (23.7%)	2487 (23.3%)
Q2	24766 (32.7%)	11418 (31.1%)	15720 (33.4%)	3626 (34.0%)
Q3	25566 (33.8%)	12380 (33.7%)	16207 (34.5%)	3698 (34.6%)
Q4	6721 (8.9%)	3616 (9.8%)	3969 (8.4%)	867 (8.1%)
Healthcare Worker
No	72953 (96.4%)	35579 (96.9%)	44719 (95.1%)	10517 (98.5%)
Yes	2692 (3.6%)	1153 (3.1%)	2324 (4.9%)	161 (1.5%)
Charlson Index	1.33 (1.65)	1.19 (1.62)	1.48 (1.75)	2.06 (2.00)
Charlson Index Category
0	31131 (41.2%)	16854 (45.9%)	17735 (37.7%)	2653 (24.8%)
1-2	30263 (40.0%)	13862 (37.7%)	19058 (40.5%)	4503 (42.2%)
3-4	9840 (13.0%)	4081 (11.1%)	6867 (14.6%)	2225 (20.8%)
>=5	4411 (5.8%)	1935 (5.3%)	3383 (7.2%)	1297 (12.1%)
Primary Care at Michigan Medicine
No	41440 (54.8%)	21528 (58.6%)	24554 (52.2%)	4927 (46.1%)
Yes	34205 (45.2%)	15204 (41.4%)	22489 (47.8%)	5751 (53.9%)
Number of Negative Tests	3.09 (3.30)	3.55 (4.01)	3.90 (4.33)	4.23 (4.49)
Negative Tests Category
0	2466 (3.3%)	1258 (3.4%)	1008 (2.1%)	164 (1.5%)
1	22619 (29.9%)	9643 (26.3%)	10545 (22.4%)	2191 (20.5%)
2-3	28873 (38.2%)	13461 (36.6%)	17166 (36.5%)	3736 (35.0%)
4-5	11804 (15.6%)	6045 (16.5%)	8802 (18.7%)	2069 (19.4%)
6-10	7817 (10.3%)	4700 (12.8%)	7152 (15.2%)	1895 (17.7%)
11+	2066 (2.7%)	1625 (4.4%)	2370 (5.0%)	623 (5.8%)

### Sheet: Table A8
Table A8: Characteristics of the second booster secondary analysis cohort, stratified on columns by second booster status by the end of Q2 2022. For continuous variables, mean (standard deviation) is given, and for categorical variables, n (%) is given for each category. Some variables are given in both continuous and binned categorical form as they are used in different models.
Variable	Overall	1 Booster	≥2 Boosters
	(n = 194599)	(n = 173860)	(n = 20739)
Age (years)	57.7 (18.1)	56.5 (18.3)	68.1 (12.1)
Age Category
[18,35)	27540 (14.2%)	27178 (15.6%)	362 (1.7%)
[35,50)	31678 (16.3%)	31054 (17.9%)	624 (3.0%)
[50,65)	52925 (27.2%)	46758 (26.9%)	6167 (29.7%)
[65,80)	63943 (32.9%)	53778 (30.9%)	10165 (49.0%)
[80,100)	18511 (9.5%)	15090 (8.7%)	3421 (16.5%)
Sex
Male	83620 (43.0%)	74218 (42.7%)	9402 (45.3%)
Female	110979 (57.0%)	99642 (57.3%)	11337 (54.7%)
BMI	28.8 (6.72)	28.7 (6.75)	29.0 (6.43)
BMI Category
Underweight	2944 (1.5%)	2710 (1.6%)	234 (1.1%)
Healthy weight	59030 (30.3%)	53462 (30.8%)	5568 (26.8%)
Overweight	64007 (32.9%)	56689 (32.6%)	7318 (35.3%)
Obese	68618 (35.3%)	60999 (35.1%)	7619 (36.7%)
Race/Ethnicity
White / Non-Hispanic	149836 (77.0%)	133352 (76.7%)	16484 (79.5%)
Black / Non-Hispanic	13122 (6.7%)	11789 (6.8%)	1333 (6.4%)
Other / Non-Hispanic or Hispanic	20892 (10.7%)	19232 (11.1%)	1660 (8.0%)
Other / Unknown Ethnicity	10749 (5.5%)	9487 (5.5%)	1262 (6.1%)
Neighborhood Development Index (NDI)
Q1	90167 (46.3%)	80346 (46.2%)	9821 (47.4%)
Q2	46227 (23.8%)	41309 (23.8%)	4918 (23.7%)
Q3	37795 (19.4%)	33796 (19.4%)	3999 (19.3%)
Q4	20410 (10.5%)	18409 (10.6%)	2001 (9.6%)
Population Density
Q1	48451 (24.9%)	43058 (24.8%)	5393 (26.0%)
Q2	65021 (33.4%)	57722 (33.2%)	7299 (35.2%)
Q3	65275 (33.5%)	58669 (33.7%)	6606 (31.9%)
Q4	15852 (8.1%)	14411 (8.3%)	1441 (6.9%)
Healthcare Worker
No	191673 (98.5%)	171063 (98.4%)	20610 (99.4%)
Yes	2926 (1.5%)	2797 (1.6%)	129 (0.6%)
Charlson Index	1.06 (1.40)	1.03 (1.38)	1.34 (1.53)
Charlson Index Category
0	90464 (46.5%)	82693 (47.6%)	7771 (37.5%)
1-2	77961 (40.1%)	68787 (39.6%)	9174 (44.2%)
3-4	19876 (10.2%)	17031 (9.8%)	2845 (13.7%)
>=5	6298 (3.2%)	5349 (3.1%)	949 (4.6%)
Primary Care at Michigan Medicine
No	100296 (51.5%)	88652 (51.0%)	11644 (56.1%)
Yes	94303 (48.5%)	85208 (49.0%)	9095 (43.9%)
Number of Negative Tests	1.37 (2.32)	1.35 (2.29)	1.49 (2.48)
Negative Tests Category
0	87451 (44.9%)	78494 (45.1%)	8957 (43.2%)
1	47310 (24.3%)	42300 (24.3%)	5010 (24.2%)
2-3	39707 (20.4%)	35404 (20.4%)	4303 (20.7%)
4-5	12007 (6.2%)	10588 (6.1%)	1419 (6.8%)
6-10	6568 (3.4%)	5725 (3.3%)	843 (4.1%)
11+	1556 (0.8%)	1349 (0.8%)	207 (1.0%)

### Sheet: Table A9
Table A9: Characteristics of the full cohort, stratified on columns by booster status at any time since Q4 2021 (so an individual may contribute to multiple columns). For continuous variables, mean (standard deviation) is given, and for categorical variables, n (%) is given for each category. Some variables are given in both continuous and binned categorical form as they are used in different mod…
Variable	Fully Vaccinated	1 Booster	≥2 Boosters
	(n = 224490)	(n = 218784)	(n = 91767)
Age (years)	56.3 (18.4)	56.5 (18.4)	62.8 (15.8)
Age Category
[18,35)	36334 (16.2%)	34905 (16.0%)	6605 (7.2%)
[35,50)	40099 (17.9%)	38777 (17.7%)	10539 (11.5%)
[50,65)	59194 (26.4%)	57718 (26.4%)	25105 (27.4%)
[65,80)	69343 (30.9%)	68200 (31.2%)	38806 (42.3%)
[80,100)	19520 (8.7%)	19184 (8.8%)	10712 (11.7%)
Sex
Male	95743 (42.6%)	93509 (42.7%)	39743 (43.3%)
Female	128751 (57.4%)	125275 (57.3%)	52024 (56.7%)
BMI	28.7 (6.76)	28.7 (6.74)	28.8 (6.55)
BMI Category
Underweight	3544 (1.6%)	3463 (1.6%)	1085 (1.2%)
Healthy weight	69131 (30.8%)	67548 (30.9%)	27126 (29.6%)
Overweight	73190 (32.6%)	71407 (32.6%)	31149 (33.9%)
Obese	78629 (35.0%)	76366 (34.9%)	32407 (35.3%)
Race/Ethnicity
White / Non-Hispanic	172140 (76.7%)	167865 (76.7%)	73035 (79.6%)
Black/ Non-Hispanic	15186 (6.8%)	14675 (6.7%)	5218 (5.7%)
Other / Non-Hispanic or Hispanic	24862 (11.1%)	24191 (11.1%)	8333 (9.1%)
Other / Unknown Ethnicity	12306 (5.5%)	12053 (5.5%)	5181 (5.6%)
Neighborhood Development Index (NDI)
Q1	103332 (46.0%)	100838 (46.1%)	45119 (49.2%)
Q2	53368 (23.8%)	52028 (23.8%)	21628 (23.6%)
Q3	43573 (19.4%)	42455 (19.4%)	17005 (18.5%)
Q4	24217 (10.8%)	23463 (10.7%)	8015 (8.7%)
Population Density
Q1	55401 (24.7%)	53945 (24.7%)	21841 (23.8%)
Q2	74607 (33.2%)	72828 (33.3%)	31540 (34.4%)
Q3	75629 (33.7%)	73726 (33.7%)	31284 (34.1%)
Q4	18853 (8.4%)	18285 (8.4%)	7102 (7.7%)
Healthcare Worker
No	220596 (98.3%)	215268 (98.4%)	90664 (98.8%)
Yes	3894 (1.7%)	3516 (1.6%)	1103 (1.2%)
Charlson Index	1.06 (1.42)	1.05 (1.42)	1.29 (1.52)
Charlson Index Category
0	106643 (47.5%)	103952 (47.5%)	35943 (39.2%)
1-2	87553 (39.0%)	85440 (39.1%)	39659 (43.2%)
3-4	22627 (10.1%)	22005 (10.1%)	12109 (13.2%)
>=5	7667 (3.4%)	7387 (3.4%)	4056 (4.4%)
Primary Care at Michigan Medicine
No	117343 (52.3%)	114934 (52.5%)	43188 (47.1%)
Yes	107147 (47.7%)	103850 (47.5%)	48579 (52.9%)
Number of Negative Tests	1.42 (2.46)	1.40 (2.43)	1.49 (2.40)
Negative Tests Category
0	99947 (44.5%)	98264 (44.9%)	39063 (42.6%)
1	53872 (24.0%)	52549 (24.0%)	22133 (24.1%)
2-3	46006 (20.5%)	44539 (20.4%)	19810 (21.6%)
4-5	14342 (6.4%)	13702 (6.3%)	6254 (6.8%)
6-10	8188 (3.6%)	7758 (3.5%)	3644 (4.0%)
11+	2135 (1.0%)	1972 (0.9%)	863 (0.9%)

### Sheet: Table A10
Table A10: Summary of propensity score models, including coefficient values and associated 95% confidence intervals and p-values.
Covariate	Coefficient in Propensity for Boosting Model (95% CI)	P-value in Propensity for Boosting Model	Coefficient in Propensity for Testing Model (95% CI)	P-value in Propensity for Testing Model
Age (years)	0.03 (0.03, 0.03)	<0.01	0.00 (0.00, 0.00)	<0.01
Sex
Male	Ref	ref	ref	ref
Female	-0.03 (-0.06, -0.01)	<0.01	0.09 (0.07, 0.10)	<0.01
BMI	-0.01 (-0.01, -0.01)	<0.01	0.00 (0.00, 0.01)	<0.01
Race/Ethnicity
White / Non-Hispanic	ref	ref	ref	ref
Black / Non-Hispanic	-0.67 (-0.72, -0.63)	<0.01	0.00 (-0.04, 0.04)	0.95
Other / Non-Hispanic or Hispanic	-0.2 (-0.24, -0.17)	<0.01	-0.21 (-0.24, -0.18)	<0.01
Other / Unknown Ethnicity	-0.1 (-0.15, -0.04)	<0.01	-0.29 (-0.33, -0.25)	<0.01
Neighborhood Development Index (NDI)	-0.19 (-0.2, -0.18)	<0.01	-0.03 (-0.03, -0.02)	<0.01
Population Density	0.14 (0.13, 0.16)	<0.01	0.03 (0.02, 0.04)	<0.01
Healthcare Worker
No	ref	ref	ref	ref
Yes	-0.06 (-0.14, 0.03)	0.19	1.72 (1.63, 1.83)	<0.01
Charlson Index Category
0	ref	ref	ref	ref
1-2	0.02 (0.00, 0.05)	0.11	0.23 (0.21, 0.25)	<0.01
3-4	-0.07 (-0.12, -0.02)	<0.01	0.67 (0.63, 0.70)	<0.01
>=5	-0.29 (-0.37, -0.21)	<0.01	1.26 (1.20, 1.32)	<0.01
Primary Care at Michigan Medicine
No	ref	ref	ref	ref
Yes	-0.03 (-0.06, -0.01)	<0.01	0.21 (0.19, 0.23)	<0.01
Negative Tests Category
0	ref	ref	N/A	N/A
1	0.04 (0.01, 0.08)	<0.01	N/A	N/A
2-3	0.04 (0.01, 0.07)	0.02	N/A	N/A
4-5	-0.04 (-0.09, 0.01)	0.14	N/A	N/A
6-10	-0.17 (-0.23, -0.1)	<0.01	N/A	N/A
11+	-0.33 (-0.44, -0.21)	<0.01	N/A	N/A
